# Blood pressure variability and night-time dipping assessed by 24-hour ambulatory monitoring: cross-sectional association with cardiac structure in adolescents

**DOI:** 10.1101/2020.11.20.20235473

**Authors:** Lucy Goudswaard, Sean Harrison, Daniel Van De Klee, Nishi Chaturvedi, Debbie Lawlor, George Davey Smith, Alun Hughes, Laura D Howe

## Abstract

Greater blood pressure (BP) variability and reduced night-time BP dipping are associated with cardiovascular disease risk independently of mean BP in adults. This study examines whether these associations are apparent in a general population of adolescents. A cross-sectional analysis was undertaken in 587 UK adolescents (mean age 17.7 years; 43.1% male). BP was measured in a research clinic and using 24-hour ambulatory monitoring. We examined associations (for both systolic and diastolic BP) of: 1) clinic and 24-hour mean BP; 2) measures of 24-hour BP variability: standard deviation weighted for day/night (SDdn), variability independent of the mean (VIM) and average real variability (ARV); and 3) night-time dipping with cardiac structures. Cardiac structures were assessed by echocardiography: 1) left ventricular mass indexed to height^2.7^ (LVMi^2.7^); 2) relative wall thickness (RWT); 3) left atrial diameter indexed to height (LADi) and 4) left ventricular internal diameter in diastole (LVIDD). Higher systolic BP was associated with greater LVMi^2.7^. Systolic and diastolic BP were associated with greater RWT. Associations were inconsistent for LADi and LVIDD. There was evidence for associations between both greater SDdn and ARV and higher RWT (per 1 SD higher diastolic ARV, mean difference in RWT was 0.13 SDs, 95% CI 0.045 to 0.21); these associations with RWT remained after adjustment for mean BP. There was no consistent evidence of associations between night-time dipping and cardiac structure. In this general adolescent population study, associations between BP variability and cardiac structure were apparent. Measurement of BP variability might benefit cardiovascular risk assessment in adolescents.
