## Supplementary_Tables_v2 for "Blood pressure variability and night-time dipping assessed by 24-hour ambulatory monitoring: cross-sectional association with cardiac structure in adolescents"

### Sheet: Supp Table 1a
Supplementary Table 1a : Distributions of imputed characteristics in the imputation datasets and in observed data (i.e. without imputation)
Imputed variable		Percent imputed (of N=587)	Mean (continuous variables) or percent (categorical variables)
			Imputed datasets	Complete case dataset
Age (in months) at outcome assessment*		0	NA	211.9
Maternal pre-pregnancy BMI		0.133	23.4	23.4
Dual X-ray Absorptiometry-determined fat mass		0.01	2.8	2.8
Height at age 17		0.012	170.7	170.7
Body mass index at age 17		0.014	23.1	23.1
Maternal age group at delivery (years)	<25	0.046	0.149	0.148
	25-35		0.706	0.709
	>35		0.145	0.143
Maternal education	None/CSE	0.073	0.207	0.202
	O level		0.313	0.313
	A level		0.275	0.278
	Degree		0.205	0.208
Maternal parity	< 3	0.073	0.952	0.954
	3 +		0.048	0.046
Social class	I	0.116	0.218	0.225
	II		0.414	0.424
	IIINM		0.214	0.21
	IIIM		0.102	0.094
	IV/V		0.053	0.046
Smoking at age 17	< 1 week	0.286	0.85	0.862
	>=1 week		0.15	0.138
Minutes of moderate/vigorous physical activity age 15	Quintile 1	0.434	0.198	0.19
	Quintile 2		0.195	0.19
	Quintile 3		0.201	0.205
	Quintile 4		0.195	0.202
	Quintile 5		0.21	0.214
* Variable has no missingness so was not imputed

### Sheet: Supp Table 1b
Supplementary Table 1b: Comparing participants included in the analysis with those excluded due to missing data
Variable		Included participants (N)	Mean (SD) or N (%)	Non-included participants (N)	Mean (SD) or N (%)	P value for difference	Statistical test used
Participant
Male		587	253 (43.1%)	14088	7,232 (51.3%)	<0.001	Pearson’s chi-squared test
Age at outcome assessment (years)		587	17.7 (0.30)	4573	17.8 (0.47)	<0.001	Two sample t-test with unequal variances
BMI at age 17 (kg/m2)		579	23.1 (4.0)	4429	22.9 (4.3)	0.21	Two sample t-test with unequal variances
DXA-determined fat mass (kg)		581	18.9 (10.5)	4222	18.2 (10.6)	0.123	Two sample t-test with unequal variances
Minutes of moderate/vigorous physical activity age 15		332	24.5 (20.3)	1997	23 (18.3)	0.843	Kolmogorov-Smirnov test
Right arm systolic blood pressure (mmHg)		587	114.5 (9.7)	4034	114.4 (10.8)	0.91	Two sample t-test with unequal variances
Right arm diastolic blood pressure (mmHg)		587	64.5 (5.8)	4034	64.4 (6.6)	0.896	Two sample t-test with unequal variances
Maternal age at delivery (years)	< 25	83	0.148	3229	%	<0.001	Pearson’s chi-squared test
	25-35	397	0.709	8700	%
	> 35	80	0.143	1285	0.097
Smoking at age 17	< 1 cigarette a week	361	0.862	2132		<0.001	Pearson’s chi-squared test
	≥ 1 cigarette a week	58	0.138	650	23.4
Mother
Maternal pre-pregnancy BMI (kg/m2)		509	23.4 (4.2)	10878	22.9 (3.8)	0.012	Pearson’s chi-squared test
Maternal education	Less than O level	110	0.202	3567	%	<0.001	Pearson’s chi-squared test
	O-level	170	0.313	4061	%
	A-level	151	0.278	2602	%
	Degree or above	113	0.208	1462	0.125
Maternal parity	< 3	519	0.954	11468	%	0.175	Pearson’s chi-squared test
	≥ 3	25	0.046	732	0.06
Social class	I	117	0.225	1393	%	<0.001	Pearson’s chi-squared test
	II	220	0.424	4512	%
	IIINM	109	0.21	2787	%
	IIIM	49	0.094	1477	%
	IV or V	24	0.046	649	0.06

### Sheet: Supp Table 2
Supplementary Table 2. Complete case associations of BP variability and dipping with cardiac structure after adjustment for confounders and 24-hour mean BP
Exposure	Outcome	N	Beta coefficient (SD change in outcome for a SD increase in exposure)	Lower 95% CI	Upper 95% CI	P value
SDdn SBP	LVMi	196	0.0430842	-0.111295	0.197463	0.582431
VIM SBP	LVMi	196	0.0403397	-0.104235	0.184914	0.582508
ARV SBP	LVMi	196	0.0557612	-0.100745	0.212268	0.482833
Systolic dipping	LVMi	196	0.0580314	-0.0776544	0.193717	0.39972
Binary systolic dipping*	LVMi	196	-0.152591	-0.474547	0.169366	0.350829
SDdn DBP	LVMi	196	0.131993	-0.00543492	0.269422	0.0596639
VIM DBP	LVMi	196	0.135352	-0.00273888	0.273443	0.0546672
ARV DBP	LVMi	196	0.138992	-0.00954265	0.287526	0.066458
Diastolic dipping	LVMi	196	0.0145864	-0.126325	0.155498	0.838338
Binary diastolic dipping*	LVMi	196	-0.369723	-0.879249	0.139804	0.153876
SDdn SBP	LADi	196	0.0618465	-0.102727	0.22642	0.459225
VIM SBP	LADi	196	0.0677873	-0.0862427	0.221817	0.386222
ARV SBP	LADi	196	0.0302961	-0.136844	0.197436	0.720935
Systolic dipping	LADi	196	0.0379725	-0.106966	0.182911	0.605717
Binary systolic dipping*	LADi	196	-0.100505	-0.444513	0.243503	0.564899
SDdn DBP	LADi	196	0.155887	0.0137628	0.29801	0.0317672
VIM DBP	LADi	196	0.162262	0.0195339	0.304991	0.0261097
ARV DBP	LADi	196	0.144544	-0.00953766	0.298626	0.0657863
Diastolic dipping	LADi	196	0.0616335	-0.0842699	0.207537	0.405533
Binary diastolic dipping*	LADi	196	-0.133228	-0.664591	0.398134	0.621289
SDdn SBP	LVIDD	196	-0.000374154	-0.135061	0.134312	0.995631
VIM SBP	LVIDD	196	0.00105466	-0.125078	0.127187	0.986851
ARV SBP	LVIDD	196	0.0126048	-0.124001	0.14921	0.85569
Systolic dipping	LVIDD	196	0.0769606	-0.0409878	0.194909	0.199493
Binary systolic dipping*	LVIDD	196	-0.10264	-0.38357	0.178291	0.47178
SDdn DBP	LVIDD	196	0.0578974	-0.0606945	0.176489	0.336563
VIM DBP	LVIDD	196	0.0584915	-0.0607197	0.177703	0.334153
ARV DBP	LVIDD	196	0.0339517	-0.0944022	0.162306	0.60225
Diastolic dipping	LVIDD	196	0.0493803	-0.0710701	0.169831	0.419501
Binary diastolic dipping*	LVIDD	196	-0.259516	-0.696693	0.177661	0.242923
SDdn SBP	RWT	196	0.0757274	-0.0900578	0.241513	0.368509
VIM SBP	RWT	196	0.0651131	-0.0902012	0.220427	0.409084
ARV SBP	RWT	196	0.0907638	-0.077241	0.258769	0.287742
Systolic dipping	RWT	196	-0.0540877	-0.200091	0.0919153	0.465624
Binary systolic dipping*	RWT	196	0.0764903	-0.270461	0.423441	0.663979
SDdn DBP	RWT	196	0.0790251	-0.0683682	0.226418	0.291399
VIM DBP	RWT	196	0.0797147	-0.0684491	0.227878	0.289728
ARV DBP	RWT	196	0.123702	-0.0349452	0.282349	0.12562
Diastolic dipping	RWT	196	-0.0432049	-0.193136	0.106726	0.570226
Binary diastolic dipping*	RWT	196	-0.0147018	-0.560529	0.531125	0.95766
* = comparing non-dippers with dippers
LVMi = left ventricular mass indexed to height2.7, LADi = left atrial diameter indexed to height, LVIDD = left ventricular internal diameter during diastole
RWT = relative wall thickness. SBP = systolic blood pressure, DBP = diastolic blood pressure, SDdn = standard deviation weighted for day and night
VIM = variability independent of the mean, ARV = average real variability

### Sheet: Supp Table 3
Supplementary Table 3. Likelihood ratio tests to assess non-linearity of associations
Exposure	Outcome	Quintile 2 Coefficient	Quintile 2 Lower 95% CI	Quintile 2 Upper 95% CI	Quintile 3 Coefficient	Quintile 3 Lower 95% CI	Quintile 3 Upper 95% CI	Quintile 4 Coefficient	Quintile 4 lower 95% CI	Quintile 4 Upper 95% CI	Quintile 5 coefficient	Quintile 5 Lower 95%	Quintile 5 Upper 95% CI	LHR test P value
24h SBP	Systolic ARV	0.958473	0.344159	1.57279	1.15311	0.540103	1.76611	1.25913	0.644812	1.87344	2.68843	2.07411	3.30274	0.018
24h SBP	Systolic SDdn	0.891349	0.383755	1.39894	1.50131	0.994802	2.00783	1.22711	0.719519	1.73471	2.30806	1.80047	2.81566	0.0074
24h SBP	Systolic VIM	0.342507	-0.160224	0.845237	0.529645	0.0279858	1.0313	-0.179344	-0.682074	0.323387	0.192125	-0.310606	0.694855	0.024
24h DBP	Diastolic ARV	0.351319	-0.160525	0.863163	0.357012	-0.153742	0.867766	0.508641	-0.0032034	1.02049	0.963738	0.451894	1.47558	0.67
24h DBP	Diastolic SDdn	0.182496	-0.280232	0.645224	0.415642	-0.0461002	0.877384	0.720635	0.257907	1.18336	0.701309	0.238581	1.16404	0.83
24h DBP	Diastolic VIM	-0.395979	-0.856515	0.0645564	-0.520417	-0.979971	-0.0608623	-0.582938	-1.04347	-0.122402	-1.17595	-1.63649	-0.715416	0.44
24h mean SBP	LVMi	0.614219	-0.858127	2.08656	1.30315	-0.166056	2.77236	1.78722	0.31487	3.25956	4.0685	2.59615	5.54085	0.28
ARV SBP	LVMi	1.10559	-0.398716	2.6099	0.392513	-1.10859	1.89362	1.04342	-0.460888	2.54773	2.08942	0.585113	3.59373	0.41
VIM SBP	LVMi	-0.137124	-1.64885	1.3746	-0.190376	-1.69888	1.31813	-0.360611	-1.87234	1.15111	0.821642	-0.690083	2.33337	0.53
SDdn SBP	LVMi	0.6044	-0.890948	2.09975	0.821291	-0.670872	2.31345	-0.0587515	-1.5541	1.4366	2.57953	1.08418	4.07488	0.03
24h mean SBP	LVIDD	0.125349	0.0158294	0.234868	0.18572	0.0764345	0.295006	0.165662	0.0561428	0.275181	0.282044	0.172524	0.391563	0.31
ARV SBP	LVIDD	-0.0220455	-0.133642	0.0895515	0.0564407	-0.0549187	0.1678	0.0145785	-0.0970186	0.126175	0.084265	-0.027332	0.195862	0.57
VIM SBP	LVIDD	0.0494165	-0.062348	0.161181	0.0216102	-0.0899162	0.133136	0.0695731	-0.0421913	0.181338	-0.0123072	-0.124072	0.0994572	0.41
SDdn SBP	LVIDD	0.0791155	-0.0323845	0.190615	0.111991	0.000729	0.223254	0.0302266	-0.0812734	0.141727	0.0995713	-0.0119287	0.211071	0.24
24h mean SBP	LADi	-0.0138273	-0.0715524	0.0438978	-0.0206719	-0.0782741	0.0369302	-0.0207073	-0.0784324	0.0370178	-0.0024547	-0.0601798	0.0552703	0.83
ARV SBP	LADi	-0.0190018	-0.0765738	0.0385703	0.0201347	-0.0373148	0.0775841	0.0127323	-0.0448398	0.0703043	0.0359577	-0.0216144	0.0935297	0.67
VIM SBP	LADi	-0.0132739	-0.0709072	0.0443595	0.0092885	-0.0482221	0.0667991	0.0133952	-0.0442382	0.0710285	0.0334048	-0.0242286	0.0910381	0.86
SDdn SBP	LADi	0.0327054	-0.0248427	0.0902534	0.0220106	-0.0354149	0.079436	0.0129581	-0.04459	0.0705061	0.0580549	0.0005068	0.115603	0.5
24h mean SBP	RWT	-0.0009889	-0.0154476	0.0134697	-0.0007869	-0.0152147	0.013641	0.0094832	-0.0049754	0.0239418	0.0220016	0.007543	0.0364603	0.28
Systolic ARV	RWT	0.0163281	0.001953	0.0307031	-0.0043995	-0.0187439	0.0099449	0.0225326	0.0081576	0.0369077	0.0187811	0.0044061	0.0331561	0.0024
VIM SBP	RWT	-0.0064776	-0.0209307	0.0079754	-0.0041751	-0.0185974	0.0102471	-0.0097731	-0.0242261	0.0046799	0.0161465	0.0016934	0.0305995	0.01
SDdn SBP	RWT	-0.0022765	-0.0166811	0.0121282	-0.0036227	-0.0179967	0.0107513	-0.0002887	-0.0146934	0.0141159	0.0236613	0.0092567	0.038066	0.02
24h mean DBP	LVMi	-0.335616	-1.84509	1.17386	0.971518	-0.534742	2.47778	-0.538189	-2.04766	0.971286	0.185989	-1.32349	1.69546	0.2
ARV DBP	LVMi	-0.733761	-2.23823	0.770712	0.394859	-1.10641	1.89613	0.0694831	-1.43499	1.57395	1.4461	-0.0583722	2.95057	0.27
VIM DBP	LVMi	-0.0809162	-1.5822	1.42036	0.0618889	-1.43619	1.55997	1.18505	-0.316226	2.68633	1.93485	0.433568	3.43613	0.56
SDdn DBP	LVMi	-0.468188	-1.96781	1.03144	1.16272	-0.333712	2.65915	0.316449	-1.18318	1.81607	1.90946	0.40984	3.40909	0.16
24h mean DBP	LVIDD	-0.0339404	-0.145091	0.0772104	0.038065	-0.0728491	0.148979	-0.0842823	-0.195433	0.0268685	-0.112345	-0.223496	-0.0011942	0.2
ARV DBP	LVIDD	-0.0647491	-0.176397	0.0468986	0.0289548	-0.0824551	0.140365	0.0027295	-0.108918	0.114377	0.0394104	-0.0722373	0.151058	0.43
VIM DBP	LVIDD	-0.0377768	-0.149132	0.0735781	0.0406215	-0.0704963	0.151739	0.0712973	-0.0400576	0.182652	0.0955138	-0.0158411	0.206869	0.66
SDdn DBP	LVIDD	0.0286879	-0.0828981	0.140274	0.111172	-0.000176	0.222521	0.0700839	-0.041502	0.18167	0.0776622	-0.0339237	0.189248	0.51
24h mean DBP	LADi	-0.0308899	-0.0884072	0.0266274	-0.039995	-0.0973898	0.0173998	-0.0513953	-0.108913	0.006122	-0.0608891	-0.118406	-0.0033718	0.94
ARV DBP	LADi	0.0211493	-0.0362163	0.0785149	0.050752	-0.0064914	0.107995	0.0532959	-0.0040697	0.110661	0.0755273	0.0181617	0.132893	0.95
VIM DBP	LADi	0.0168622	-0.0400684	0.0737928	0.0811062	0.0242969	0.137916	0.0896301	0.0326995	0.146561	0.0850088	0.0280782	0.141939	0.35
SDdn DBP	LADi	-0.0038764	-0.0610888	0.053336	0.0504156	-0.0066749	0.107506	0.0770362	0.0198238	0.134249	0.0454106	-0.0118018	0.102623	0.22
24h mean DBP	RWT	0.0029872	-0.0115437	0.0175181	0.008243	-0.006257	0.022743	0.0128669	-0.0016641	0.0273978	0.0193962	0.0048653	0.0339272	0.99
ARV DBP	RWT	2.63e-06	-0.0145941	0.0145993	-0.0008663	-0.0154319	0.0136993	0.0040296	-0.0105671	0.0186263	0.010866	-0.0037307	0.0254627	0.78
VIM DBP	RWT	0.0032057	-0.0113379	0.0177493	-0.0054272	-0.0199398	0.0090855	0.0007906	-0.013753	0.0153342	0.0143297	-0.0002139	0.0288733	0.15
SDdn DBP	RWT	-0.0047121	-0.0191353	0.009711	-0.0039444	-0.0183368	0.0104481	-0.0046367	-0.0190599	0.0097864	0.0207081	0.006285	0.0351313	0.01
Likelihood ratio test P value is for the comparison of regression models, where exposure is either continuous or categorical quintiles
LVMi = left ventricular mass indexed to height2.7, LADi = left atrial diameter indexed to height, LVIDD = left ventricular internal diameter during diastole
RWT = relative wall thickness. SBP = systolic blood pressure, DBP = diastolic blood pressure, SDdn = standard deviation weighted for day and night
VIM = variability independent of the mean, ARV = average real variability

### Sheet: Supp Table 4
Supplementary Table 4. Associations of blood pressure measurements and 24-hour ambulatory blood pressure with cardiac structure (adjusted for age and sex)
Exposure	Outcome	N	Beta coefficient (SD change in outcome for a SD increase in exposure)	Lower 95% CI	Upper 95% CI	P value
SBP	LVMi	587	0.317811	0.232116	0.403505	1.06e-12
24h mean SBP	LVMi	587	0.206449	0.124781	0.288118	9.04e-07
Daytime mean SBP	LVMi	587	0.189733	0.107382	0.272084	7.32e-06
Night-time mean SBP	LVMi	587	0.170018	0.090211	0.249826	3.3e-05
SDdn SBP	LVMi	587	0.105567	0.0258814	0.185253	0.00950515
VIM SBP	LVMi	587	0.0403402	-0.0386307	0.119311	0.316142
ARV SBP	LVMi	587	0.114548	0.0352572	0.193839	0.00470703
Systolic dipping	LVMi	587	-0.0179327	-0.0970674	0.061202	0.656433
Binary systolic dipping*	LVMi	587	-0.00964451	-0.199365	0.180076	0.920504
DBP	LVMi	587	0.16427	0.085157	0.243382	5.17e-05
24h mean DBP	LVMi	587	0.048457	-0.03049	0.127401	0.228471
Daytime mean DBP	LVMi	587	0.038088	-0.0409	0.117076	0.344002
Night-time mean DBP	LVMi	587	0.038791	-0.04026	0.117841	0.335553
SDdn DBP	LVMi	587	0.114853	0.0357364	0.19397	0.00450994
VIM DBP	LVMi	587	0.108841	0.0293121	0.18837	0.00739509
ARV DBP	LVMi	587	0.12201	0.0431481	0.200872	0.00248297
Diastolic dipping	LVMi	587	-0.00671843	-0.0856201	0.0721832	0.867242
Binary diastolic dipping*	LVMi	587	-0.0127222	-0.337319	0.311874	0.938667
SBP	LADi	587	0.13323	0.0416384	0.224822	0.00443045
24h mean SBP	LADi	587	0.0206659	-0.0652305	0.106562	0.636725
Daytime mean SBP	LADi	587	0.0298448	-0.0564539	0.116143	0.497264
Night-time mean SBP	LADi	587	0.0228934	-0.0605456	0.106332	0.590175
SDdn SBP	LADi	587	0.0669537	-0.0154508	0.149358	0.111079
VIM SBP	LADi	587	0.0712072	-0.0100291	0.152444	0.085678
ARV SBP	LADi	587	0.0939404	0.0120316	0.175849	0.0246593
Systolic dipping	LADi	587	0.00104662	-0.0805083	0.0826015	0.9799
Binary systolic dipping*	LADi	587	-0.0084082	-0.203899	0.187082	0.932708
DBP	LADi	587	0.0267719	-0.0558722	0.109416	0.524872
24h mean DBP	LADi	587	-0.087793	-0.168925	-0.00666144	0.0339813
Daytime mean DBP	LADi	587	-0.0702709	-0.151522	0.0109805	0.089925
Night-time mean DBP	LADi	587	-0.0718744	-0.153183	0.0094342	0.0830648
SDdn DBP	LADi	587	0.117405	0.0358737	0.198937	0.00484175
VIM DBP	LADi	587	0.160786	0.079376	0.242196	0.000117
ARV DBP	LADi	587	0.160873	0.0800243	0.241722	0.000103963
Diastolic dipping	LADi	587	0.0140766	-0.0672182	0.0953715	0.733916
Binary diastolic dipping*	LADi	587	-0.0305021	-0.364962	0.303958	0.857908
SBP	LVIDD	587	0.100389	0.0202618	0.180515	0.0141558
24h mean SBP	LVIDD	587	0.0388963	-0.0360615	0.113854	0.30855
Daytime mean SBP	LVIDD	587	0.0270606	-0.0482986	0.10242	0.480927
Night-time mean SBP	LVIDD	587	0.0126005	-0.0602747	0.0854758	0.734285
SDdn SBP	LVIDD	587	-0.0182484	-0.090351	0.0538542	0.619321
VIM SBP	LVIDD	587	-0.0284786	-0.0995617	0.0426045	0.431677
ARV SBP	LVIDD	587	0.006378	-0.06546	0.078215	0.861621
Systolic dipping	LVIDD	587	0.0138682	-0.0573419	0.0850782	0.702232
Binary systolic dipping*	LVIDD	587	0.0134249	-0.157287	0.184137	0.877306
DBP	LVIDD	587	-0.03106	-0.10321	0.041092	0.398206
24h mean DBP	LVIDD	587	-0.04666	-0.11769	0.024357	0.1974
Daytime mean DBP	LVIDD	587	-0.06866	-0.13957	0.002246	0.057685
Night-time mean DBP	LVIDD	587	-0.04753	-0.11861	0.023557	0.189651
SDdn DBP	LVIDD	587	-0.00764592	-0.0793287	0.0640369	0.834138
VIM DBP	LVIDD	587	0.0223421	-0.0496388	0.0943231	0.542352
ARV DBP	LVIDD	587	0.000813783	-0.0707074	0.072335	0.982179
Diastolic dipping	LVIDD	587	-0.0118837	-0.082876	0.0591087	0.742449
Binary diastolic dipping*	LVIDD	587	-0.0347033	-0.326769	0.257363	0.815558
SBP	RWT	587	0.282739	0.193458	0.37202	9.50172e-10
24h mean SBP	RWT	587	0.188706	0.104208	0.273203	1.36865e-05
Daytime mean SBP	RWT	587	0.168663	0.08346	0.253865	0.000112736
Night-time mean SBP	RWT	587	0.195062	0.113157	0.276968	3.6132e-06
SDdn SBP	RWT	587	0.150345	0.068703	0.231987	0.000324113
VIM SBP	RWT	587	0.0869484	0.00584454	0.168052	0.0356684
ARV SBP	RWT	587	0.122149	0.0405183	0.20378	0.00342401
Systolic dipping	RWT	587	-0.0720892	-0.153402	0.00922368	0.082167
Binary systolic dipping*	RWT	587	0.0251791	-0.170228	0.220586	0.800298
DBP	RWT	587	0.235568	0.155178	0.315957	1.39868e-08
24h mean DBP	RWT	587	0.133509	0.0528226	0.214196	0.00122128
Daytime mean DBP	RWT	587	0.13573	0.0550605	0.216399	0.00100951
Night-time mean DBP	RWT	587	0.130981	0.0501925	0.211769	0.00152859
SDdn DBP	RWT	587	0.145124	0.0639196	0.226328	0.000482668
VIM DBP	RWT	587	0.0889423	0.00683798	0.171047	0.033788
ARV DBP	RWT	587	0.116753	0.0354353	0.19807	0.00496717
Diastolic dipping	RWT	587	-0.01699	-0.09825	0.064272	0.681506
Binary diastolic dipping*	RWT	587	-0.000642521	-0.334985	0.3337	0.99699
* = comparing non-dippers with dippers
LVMi = left ventricular mass indexed to height2.7, LADi = left atrial diameter indexed to height, LVIDD = left ventricular internal diameter during diastole
RWT = relative wall thickness. SBP = systolic blood pressure, DBP = diastolic blood pressure, SDdn = standard deviation weighted for day and night
VIM = variability independent of the mean, ARV = average real variability

### Sheet: Supp Table 5
Supplementary Table 5. Associations between blood pressure variability/dipping and cardiac structures adjusting for categorical quintiles of average blood pressure
Exposure	Outcome	N	Beta coefficient (SD change in outcome for a SD increase in exposure)	Lower 95% CI	Upper 95% CI	P value
SDdn SBP	LVMi	587	0.0230333	-0.0562335	0.1023	0.568
VIM SBP	LVMi	587	0.0203017	-0.0543848	0.0949881	0.594
ARV SBP	LVMi	587	0.0454101	-0.0318808	0.122701	0.249
Systolic dipping	LVMi	587	0.0438714	-0.031514	0.119257	0.253
Binary systolic dipping*	LVMi	587	-0.132429	-0.310736	0.0458768	0.145
SDdn DBP	LVMi	587	0.067162	-0.0096036	0.143928	0.086
VIM DBP	LVMi	587	0.0844779	0.0073712	0.161584	0.032
ARV DBP	LVMi	587	0.0766341	-0.0007021	0.15397	0.052
Diastolic dipping	LVMi	587	0.032619	-0.0428963	0.108134	0.397
Binary diastolic dipping*	LVMi	587	-0.251156	-0.556553	0.054242	0.107
SDdn SBP	LADi	587	0.0117931	-0.0727282	0.0963144	0.784
VIM SBP	LADi	587	0.0339216	-0.0455518	0.113395	0.402
ARV SBP	LADi	587	0.0619339	-0.0203089	0.144177	0.14
Systolic dipping	LADi	587	0.0426081	-0.0373985	0.122615	0.296
Binary systolic dipping*	LADi	587	-0.079599	-0.269292	0.110094	0.41
SDdn DBP	LADi	587	0.0732046	-0.007354	0.153763	0.075
VIM DBP	LADi	587	0.0994118	0.0185504	0.180273	0.016
ARV DBP	LADi	587	0.124305	0.0434558	0.205154	0.003
Diastolic dipping	LADi	587	0.0503002	-0.0288256	0.129426	0.212
Binary diastolic dipping*	LADi	587	-0.195431	-0.514813	0.123952	0.23
SDdn SBP	LVIDD	587	-0.0335183	-0.107316	0.0402795	0.373
VIM SBP	LVIDD	587	-0.0231742	-0.0927126	0.0463643	0.513
ARV SBP	LVIDD	587	0.0017014	-0.0700626	0.0734654	0.963
Systolic dipping	LVIDD	587	0.06122	-0.0092825	0.131722	0.089
Binary systolic dipping*	LVIDD	587	-0.0456311	-0.212403	0.121141	0.591
SDdn DBP	LVIDD	587	-0.0177981	-0.0885718	0.0529756	0.621
VIM DBP	LVIDD	587	0.0063149	-0.0648172	0.0774471	0.862
ARV DBP	LVIDD	587	-0.0071193	-0.0781574	0.0639188	0.844
Diastolic dipping	LVIDD	587	0.0353087	-0.0340924	0.10471	0.318
Binary diastolic dipping*	LVIDD	587	-0.148415	-0.428124	0.131294	0.298
SDdn SBP	RWT	587	0.111138	0.0206309	0.201644	0.016
VIM SBP	RWT	587	0.0907898	0.0056238	0.175956	0.037
ARV SBP	RWT	587	0.0840785	-0.0036962	0.171853	0.06
Systolic dipping	RWT	587	-0.058577	-0.143795	0.0266412	0.178
Binary systolic dipping*	RWT	587	-0.0285829	-0.230925	0.173759	0.782
SDdn DBP	RWT	587	0.136913	0.0507556	0.22307	0.002
VIM DBP	RWT	587	0.119529	0.0327157	0.206343	0.007
ARV DBP	RWT	587	0.124495	0.0375544	0.211435	0.005
Diastolic dipping	RWT	587	-0.0193702	-0.104711	0.0659709	0.656
Binary diastolic dipping*	RWT	587	-0.075743	-0.420999	0.269513	0.667
Analysis of multiply imputed data. Adjusted for sex, age at outcome assessment; maternal age at delivery, education, parity, and maternal pre-pregnancy BMI;
household social class; smoking at age 17; minutes of moderate to vigorous physical activity at age 15; DXA-determined fat mass,
height and height2 at age 17; quintiles of blood pressure (systolic or diastolic, as appropriate for the exposure).
Regression coefficients are standardised, i.e. they represent the change in SDs of the outcome (cardiac structure measurement) per one SD higher blood pressure.
